# Subgenomic and negative sense RNAs are not markers of active replication of SARS-CoV-2 in nasopharyngeal swabs

**DOI:** 10.1101/2021.06.29.21259511

**Authors:** Anthony Chamings, Tarka Raj Bhatta, Soren Alexandersen

## Abstract

Severe acute respiratory syndrome coronavirus 2 (SARS-CoV-2) has spread rapidly in the global population since its emergence in humans in late 2019. Replication of SARS-CoV-2 is characterised by transcription and replication of genomic length RNA and shorter subgenomic RNAs to produce virus proteins and ultimately progeny virions. Here we explore the pattern of both genome-length and subgenomic RNAs and positive and negative strand SARS-CoV-2 RNAs in diagnostic nasopharyngeal swabs using sensitive probe based PCR assays as well as Ampliseq panels designed to target subgenomic RNAs. We successfully developed a multiplex PCR assay to simultaneously measure the relative amount of SARS-CoV-2 full length genomic RNA as well as subgenomic N gene and subgenomic ORF7a RNA. We found that subgenomic RNAs and both positive and negative strand RNA can be readily detected in swab samples taken up to 19 and 17 days post symptom onset respectively, and are strongly correlated with the amount of genomic length RNA present within a sample. Their detection and measurement is therefore unlikely to provide anymore insight into the stage of infection and potential infectivity of an individual beyond what can already be inferred from the total viral RNA load measured by routine diagnostic SARS-CoV-2 PCRs. Using both an original commercial and two custom SARS-CoV-2 Ampliseq mini-panels, we identified that both ORF7a and N gene subgenomic RNAs were consistently the most abundant subgenomic RNAs. We were also able to identify several non-canonical subgenomic RNAs, including one which could potentially be used to translate the ORF7b protein and others which could be used to translate ORF9b and the ORF N* which has arisen from a new transcription regulatory sequence recently created by mutations after SARS-CoV-2 jumped into people. SARS-CoV-2 genomic length and subgenomic length RNA’s were present in samples even if cellular RNA was degraded, further indicating that these molecules are likely protected from degradation by the membrane structures seen in SARS-CoV-2 infected cells.
