## Supplementary dataset for "Subgenomic and negative sense RNAs are not markers of active replication of SARS-CoV-2 in nasopharyngeal swabs"

### Sheet: Positive_negative_strand_ratios
Delta Ct and Fold Changes between positive and negative strand SARS-CoV-2 RNA targets
Delta Ct was calculated by Ct of the negative strand PCR minus Ct of the positive strand PCR for each of the ORF7a total PCR (genomic RNA + subgenomic S,ORF3a,E,M,ORF6,ORF7a),
the subgenomic ORF 7a (sgORF7a) and the subgenomic N gene (sgN) PCRs. The fold change between these molecules was then calculated by raising 1.9 (based on a PCR efficiency of 95%) by the delta Ct.
Swab samples with a non-strand specific total ORF7a PCR Ct < 20
Swab Sample	Individual	Days post onset	Delta Ct ORF7a Total	Positive:Negative ORF7a total	Delta Ct sg7a RNA	Positive:Negative sgORF7a	Delta Ct sgN	Positive:Negative sgN			ORF7a total	sgORF7a	sgN
GC-251	12	0	8.8	283.8	10.25	719.8	7.95	164.5		Min	119.3	53.5	10.75
GC-277	13	0	8.35	212.6	7.95	164.5	5.45	33.05		Max	283.8	719.8	164.5
GC-14	6	0	7.45	119.3	6.2	53.5	3.7	10.75		Range	164.5	666.3	153.75
GC-277	17	1	5.3	30	7	89.4	5.7	38.8		Min	30	34.13	21.78
GC-25	8	2	5.9	44	5.5	34.13	4.95	23.97		Max	44	89.4	38.8
GC-292	20	10	5.55	35.2	5.7	38.8	4.8	21.78		Range	14	55.27	17.02
Swab samples with a non-strand specific total ORF7a PCR Ct > 20
Swab Sample	Individual	Days post onset	Delta Ct ORF7a Total	Positive:Negative ORF7a total	Delta Ct sg7a RNA	Positive:Negative sgORF7a	Delta Ct sgN	Positive:Negative sgN
GC-238	14	0	9.2	366.9	NA	NA	5.6	36.4
GC-243	21	0	7.15	98.42	NA	NA	4.35	16.3
GC-242	11	0	NA	NA	NA	NA	NA	NA
GC-199	19	1	NA	NA	NA	NA	NA	NA
GC-13	3	4	NA	NA	NA	NA	NA	NA
GC-26	2	7	9.5	444.8	4.65	19.78	7.6	131.4
GC-291	14	13	7.55	127.2	NA	NA	8.3	205.9
GC-310	18	17	6.5	64.8	NA	NA	4.8	21.78
Cell Culture sample
Swab Sample	Individual	Days post onset	Delta Ct 7a Total	7a total	Delta Ct sg7a RNA	sg7a	Delta Ct sgN	sgN
Cell Culture		48 hr	10.25	719.82	12.3	2683.3	11.55	1658

### Sheet: Ampliseq Minipanels
Ampliseq Mini-panel Source Data
The number of reads mapped to each target for the two ampliseq mini-panels. The method of cDNA synthesis and the number of PCR cycles are mentioned below. If a mini-panel and cDNA combination was not used
for a particular sample, it will be listed as “not sequenced”. Calculations of the average percentage of reads mapped to subgenomic RNA targets is provided below the main table. As are the read counts for the cell culture sample
We looked for both the canonical 7b sgRNA as well as non-canonical subgenomic reads (7b^) which had a 26nt deletion but still retained the AUG of the 7b open reading frame. Similarly we also counted possible 9b subgenomic reads
Swab ID	Individual	Day	Ampliseq subgenomic RNA panel	cDNA Synthesis method	PCR cycles	5'-UTR	S	3a	E	M	6	7a	7b	7b*	8	N	9b	10	TBP	Total Reads	Mapped Reads	Reads mapped to Subgenomic RNAs	% of reads mapped to Subgenomic Targets	% of Subgenomic 7a and N
GC-28	1	Unknown	2	Hexamer	31	33†	0	0	0	0	0	0	0	0	0	0	0	0	0	4734	0	0
GC-26	2	7	1	Specific Primer	21							Not Sequenced
			1	Hexamer	21							Not Sequenced
			1	Hexamer	31	45	1	0	0	0	0	0	0	0	0	2	0	0	0	160700	48	3	6.25	66.6667
			2	Hexamer	21							Not Sequenced
			2	Hexamer	31	1500000	0	6	1	0	1	10	0	0	33	560	0	0	0	1710000	1500611	611	0.0407167	93.2897
GC-13	3	4	1	Specific Primer	21							Not Sequenced
			1	Hexamer	21	0	0	0	0	0	0	0	0	0	0	0	0	0	0	14609	0	0
			1	Hexamer	31							Not Sequenced
			2	Hexamer	21	11593	0	0	0	0	0	40	0	0	11	398	6	0	0	35505	12048	455	3.77656	96.2637
			2	Hexamer	31							Not Sequenced
GC-24	4	14	1	Specific Primer	21							Not Sequenced
			1	Hexamer	21							Not Sequenced
			1	Hexamer	31							Not Sequenced
			2	Hexamer	21							Not Sequenced
			2	Hexamer	31	2434	0	0	0	0	0	0	0	0	0	1	0	0	1+1 DNA	6500	2435	1	0.0410678	100
GC-14	6	0	1	Specific Primer	21	19	0	1	0	1	0	4	0	0	0	13	0	0	0	16560	38	19	50	89.4737
			1	Hexamer	21	267	1	2	2	5	5	12	0	0	2	71	0	0	0	11169	367	100	27.248	83
			1	Hexamer	31	401	13	3	2	30	12	37	0	0	1	159	0	0	0	19200	658	257	39.0578	76.2646
			2	Hexamer	21	2361873	54	1285	30	156	487	12568	0	23+1	8407	120842	46	0	0	2800243	2505748	143875	5.7418	92.7263
			2	Hexamer	31	1500000	12	127	6	9	45	494	0	0	1183	39200	11	0	0	1770000	1541087	41087	2.66611	96.6096
GC-23	6	11	1	Specific Primer	21							Not Sequenced
			1	Hexamer	21							Not Sequenced
			1	Hexamer	31							Not Sequenced
			2	Hexamer	21							Not Sequenced
			2	Hexamer	31	4434	0	0	0	0	0	0	0	0	3	24	0	0	0	27278	4461	27	0.605245	88.8889
GC-51	6	17	1	Specific Primer	21							Not Sequenced
			1	Hexamer	21							Not Sequenced
			1	Hexamer	31							Not Sequenced
			2	Hexamer	21							Not Sequenced
			2	Hexamer	31	34	0	0	0	0	0	0	0	0	0	8	0	0	0	13700	42	8	19.0476	100
GC-21	7	16	1	Specific Primer	21							Not Sequenced
			1	Hexamer	21							Not Sequenced
			1	Hexamer	31							Not Sequenced
			2	Hexamer	21							Not Sequenced
			2	Hexamer	31	2584	0	0	0	0	0	0	0	0	0	85	0	0	0	7300	2669	85	3.18471	100
GC-58	7	47	1	Specific Primer	21							Not Sequenced
			1	Hexamer	21							Not Sequenced
			1	Hexamer	31							Not Sequenced
			2	Hexamer	21							Not Sequenced
			2	Hexamer	31	97	0	0	0	0	0	0	0	0	0	1	0	0	0	2300	98	1	1.02041	100
GC-25	8	2	1	Specific Primer	21							Not Sequenced
			1	Hexamer	21							Not Sequenced
			1	Hexamer	31	226	2	0	0	2	0	11	0	0	0	70	0	0	0	966	311	85	27.3312	95.2941
			2	Hexamer	21							Not Sequenced
			2	Hexamer	31	1380000	11	91	2	7	17	296	0	0	940	39601	43	0	0	1580000	1421008	41008	2.88584	97.2908
GC-242	11	0	1	Specific Primer	21							Not Sequenced
			1	Hexamer	21	2	0	0	0	0	0	0	0	0	0	0	0	0	0	2103	2	0	0
			1	Hexamer	31							Not Sequenced
			2	Hexamer	21							Not Sequenced
			2	Hexamer	31	12809	0	0	0	0	0	0	0	0	8	296	0	0	0	20100	13113	304	2.31831	97.3684
GC-290	11	11	1	Specific Primer	21							Not Sequenced
			1	Hexamer	21							Not Sequenced
			1	Hexamer	31							Not Sequenced
			2	Hexamer	21							Not Sequenced
			2	Hexamer	31	87	0	0	0	0	0	0	0	0	0	2	0	0	0	9200	89	2		100
GC-251	12	0	1	Specific Primer	21	15	0	0	0	3	1	5	0	0	1	7	0	0	0	2889	32	17	53.125	70.5882
			1	Hexamer	21	45	3	4	1	0	1	10	0	0	0	22	0	0	0	1980	86	41	47.6744	78.0488
			1	Hexamer	31	408	40	6	1	28	10	74	0	0	16	145	1	0	0	9430	729	321	44.0329	68.2243
			2	Hexamer	21							Not Sequenced
			2	Hexamer	31	41831	1	1	0	1	1	40	0	0	8	153	1	0	0	47200	42037	206	0.490044	93.6893
GC-288	12	10	1	Specific Primer	21							Not Sequenced
			1	Hexamer	21							Not Sequenced
			1	Hexamer	31							Not Sequenced
			2	Hexamer	21							Not Sequenced
			2	Hexamer	31	1	0	0	0	0	0	0	0	0	0	0	0	0	0	2900	1	0
GC-277	13	0	1	Specific Primer	21	29	0	0	0	2	1	20	0	0	0	2	0	0	0	5191	54	25	46.2963	88
			1	Hexamer	21	71	0	0	0	0	0	0	0	0	0	8	0	0	0	2809	79	8	10.1266	100
			1	Hexamer	31	282	1	2	3	17	2	11	0	0	1	78	0	0	1	17300	397	115	28.9673	77.3913
			2	Hexamer	21							Not Sequenced
			2	Hexamer	31	1950000	13	89	9	7	51	451	0	0	845	38223	17	0	1	2190000	1989705	39705	1.99552	97.4033
GC-329	13	19	1	Specific Primer	21							Not Sequenced
			1	Hexamer	21							Not Sequenced
			1	Hexamer	31							Not Sequenced
			2	Hexamer	21							Not Sequenced
			2	Hexamer	31	2187	0	0	0	0	0	0	0	0	0	29	0	0	0	2700	2216	29	1.30866	100
GC-238	14	0	1	Specific Primer	21							Not Sequenced
			1	Hexamer	21							Not Sequenced
			1	Hexamer	31	89	2	0	0	0	0	2	0	0	1	1	0	0	0	8400	95	6	6.31579	50
			2	Hexamer	21	1074	0	17	0	0	2	14	0	0	7	107	0	0	0	2401	1221	147	12.0393	82.3129
			2	Hexamer	31	1900000	1	10	0	1	4	20	0	0	30	3385	0	0	0	2110000	1903451	3451	0.181302	98.6671
GC-291	14	13	1	Specific Primer	21	41	0	0	0	0	0	1	0	0	0	4	0	0	0	298	46	5	10.8696	100
			1	Hexamer	21	22	0	4	0	4	1	17	0	0	0	15	0	0	0	129	63	41	65.0794	78.0488
			1	Hexamer	31	247	2	1	1	14	6	20	0	0	3	59	2	0	0	1520	355	108	30.4225	73.1481
			2	Hexamer	21	928	12	84	3	32	39	130	0	0	59	1032	0	0	0	2672	2319	1391	59.9828	83.537
			2	Hexamer	31	1320000	7	72	2	7	16	208	0	0	454	12622	10	0	0	1490000	1333398	13398	1.0048	95.7606
GC-366	16	14	1	Specific Primer	21							Not Sequenced
			1	Hexamer	21							Not Sequenced
			1	Hexamer	31							Not Sequenced
			2	Hexamer	21							Not Sequenced
			2	Hexamer	31	225	0	0	0	0	0	0	0	0	1	9	0	0	0	72700	235	10	4.25532	90
GC-365	16	17	1	Specific Primer	21							Not Sequenced
			1	Hexamer	21							Not Sequenced
			1	Hexamer	31							Not Sequenced
			2	Hexamer	21							Not Sequenced
			2	Hexamer	31	1009	0	0	0	0	0	0	0	0	0	0	0	0	0	2100	1009	0	0
GC-316	17	1	1	Specific Primer	21	578	11	41	16	28	9	206	0	0	10	53	0	0	0	5675	952	374	39.2857	69.2513
			1	Hexamer	21	412	1	4	1	7	7	34	0	0	3	200	0	0	0	1571	669	257	38.4155	91.0506
			1	Hexamer	31	512	7	15	2	25	16	60	0	0	2	428	0	0	0	2900	1067	555	52.015	87.9279
			2	Hexamer	21	2370727	59	1026	28	130	630	19996	0	24+1	8403	157196	67	0	0	2813233	2558262	187535	7.33056	94.4848
			2	Hexamer	31	2750000	29	272	8	17	138	1187	0	3	2785	133732	60	0	0	3260000	2888231	138231	4.78601	97.604
GC-310	18	17	1	Specific Primer	21							Not Sequenced
			1	Hexamer	21							Not Sequenced
			1	Hexamer	31	124	1	0	0	2	0	4	0	0	0	22	0	0	0	13500	153	29	18.9542	89.6552
			2	Hexamer	21							Not Sequenced
			2	Hexamer	31	1990000	3	38	1	2	13	209	0	0	658	26003	29	0	0	2250000	2016956	26956	1.33647	97.2399
GC-199	19	1	1	Specific Primer	21							Not Sequenced
			1	Hexamer	21							Not Sequenced
			1	Hexamer	31	151	1	0	0	0	0	1	0	0	0	6	0	0	0	11300	159	8	5.03145	87.5
			2	Hexamer	21							Not Sequenced
			2	Hexamer	31	1920000	3	34	1	1	5	101	0	0	461	15795	0	0	0	2160000	1936401	16401	0.846984	96.9209
GC-292	20	10	1	Specific Primer	21	515	6	14	10	21	11	89	0	0	13	94	0	0	0	2616	773	258	33.3765	70.9302
			1	Hexamer	21	1003	7	10	4	13	12	44	0	0	0	353	0	0	0	1959	1446	443	30.6362	89.6163
			1	Hexamer	31	868	19	16	4	27	11	81	0	0	3	439	1	0	0	3100	1469	601	40.9122	86.5225
			2	Hexamer	21	3439421	103	2238	45	279	1138	32362	0	47(1 with 22nt deletion)	19820	263844	254	0	0	4238210	3759504	320083	8.51397	92.5404
			2	Hexamer	31	1550000	27	285	10	13	162	1569	0	2	4021	136195	127	0	0	1900000	1692411	142411	8.41468	96.7369
GC-243	21	0	1	Specific Primer	21							Not Sequenced
			1	Hexamer	21							Not Sequenced
			1	Hexamer	31	39	0	0	0	3	0	25	0	0	0	7	0	0	0	647	74	35	47.2973	91.4286
			2	Hexamer	21							Not Sequenced
			2	Hexamer	31	106071	3	3	0	1	9	56	0	0	10	576	0	0	0	117778	106729	658	0.616515	96.0486
Negative Pool 2	Negative Pool 1 (10 Individuals)	Unknown	2	Hexamer	31	3†	0	0	0	0	0	0	0	0	0	0	0	0	0	0	0	0	0	0
						†Likely read bleed through from another barcode as many samples included on the same sequencing chip had high numbers of 5’ UTR reads. These samples were repeatedly PCR negative in both our laboratory testing and the diagnostic laboratory
						7b* is 7b-sg but with 26nt "deletion”, i.e. splices 26 nt after expected 7b TRS. +1 for BC1 means it has one read that is full length and has an additional 36 nuclotides "inserted", i.e. hits 36 nt before expeted 7b TRS. Both of these can make 7b protein from expected AUG. For BC4 the +1 is an insertion of 72nt, but this may be a chimeric read as it is aranged as follows: leader-7a-then7b NORMAL …
						9b
			Averages reads per amplicon per mini-panel
			Panel	cDNA	Cycles	5'-UTR	S	3a	E	M	6	7a	7b	7b*	8	N	9b	10	TBP	Total Reads	Mapped Reads	Reads mapped to Subgenomic RNAs	Range of percentage reads mapped to subgenomic amplicons	Range of percentage subgenomic reads mapped to 7a and N amplicons	# Samples
			1	Specific Primer	21	199.5	2.83333	9.33333	4.33333	9.16667	3.66667	54.1667	0	0	4	28.8333	0	0	0	5538.17	315.833	116.333	#NAME?	#NAME?	6
			1	Hexamer	21	227.75	1.5	3	1	3.625	3.25	14.625	0	0	0.625	83.625	0	0	0	4541.12	339	111.25	#NAME?	#NAME?	8
			1	Hexamer	31	282.667	7.41667	3.58333	1.08333	12.3333	4.75	27.1667	0	0	2.25	118	0.333333	0	0.0833333	20746.9	459.583	176.917	#NAME?	#NAME?	12
			2	Hexamer	21	1.36427e+06	38	775	17.6667	99.5	382.667	10851.7	0	0	6117.83	90569.8	62.1667	0	0	1.64871e+06	1.47318e+06	108914	#NAME?	#NAME?	6
			2	Hexamer	31	779731	4.58333	42.8333	1.66667	2.75	19.25	193.375	0	0.208333	476.667	18604.2	12.4167	0	0.0434783	864854	766600	19357.9	#NAME?	#NAME?	25
			Average percentage of mapped reads attributable to each amplicon
			Panel	cDNA	Cycles	5'-UTR	S	3a	E	M	6	7a	7b	7b*	8	N	9b	10	TBP			% SARS-CoV-2 reads from Subgenomic amplicons	Min %	Max %
			1	Specific Primer	21	63.1662	0.897098	2.95515	1.37203	2.90237	1.16095	17.1504	0	0	1.26649	9.12929	0	0	0			36.8338	#NAME?	#NAME?
			1	Hexamer	21	67.1829	0.442478	0.884956	0.294985	1.06932	0.958702	4.31416	0	0	0.184366	24.6681	0	0	0			32.8171	#NAME?	#NAME?
			1	Hexamer	31	61.505	1.61378	0.779692	0.235721	2.68359	1.03354	5.91115	0	0	0.489574	25.6754	0.0725295	0	0.0181324			38.495	#NAME?	#NAME?
			2	Hexamer	21	92.6069	0.00257945	0.0526072	0.00119922	0.00675408	0.0259755	0.736613	0	0	0.41528	6.1479	0.00421989	0	0			7.39313	#NAME?	#NAME?
			2	Hexamer	31	101.713	0.000597878	0.00558744	0.00021741	0.000358727	0.00251109	0.025225	0	2.71763e-05	0.0621793	2.42684	0.00161971	0	5.67157e-06			2.52517	#NAME?	#NAME?
		Cell culture	Ampliseq subgenomic RNA panel	cDNA Synthesis method	PCR cycles	5'-UTR	S	3a	E	M	6	7a	7b	7b*	8	N	9b	10	TBP	Total Reads	Mapped Reads	Reads mapped to Subgenomic RNAs	% of reads mapped to Subgenomic Targets	% of Subgenomic 7a and N
		Cell culture 48hr	1	Hexamer	31	268	26	30	5	16	5	104	0	0	12	113	0	0	0	3819	579	311	53.7133	69.7749
			2	Hexamer	31	4154	201	199	52	29	35	848	0	0	9	1890	4	0	0	14388	7421	3267	44.0237	83.8078

### Sheet: Ampliseq Full Panel Subgenomic 
Subgenomic Reads mapped from full SARS-CoV-2 Ampliseq Panels
The number of reads mapped to the subgenomic RNAs from the full COVID-19 Ampliseq Panel containing 243 SARS-CoV-2 amplicons and 5 host gene amplicons. The corresponding percentage of each subgenomic target
is provided in the table below
We looked for both the canonical 7b sgRNA as well as non-canonical subgenomic reads (7b*) which had a 26nt deletion but still retained the AUG of the 7b open reading frame. Similarly we also counted possible 9b and N* subgenomic reads
with the leader spliced upstream of the 9b AUG at nuicleotide 28284.
Sample ID	Individual	Day	UTR	S	3a	E	M	6	7a	7b	7b*	8	N	9b	N*	10	TBP	Total reads	# Mapped Reads	Total # Subgenomic reads
GC-277	13	0	135	207	18486	15584	7999	12527	35957	0	0	710	51529	74	801	0	46	2414696	144055	143874
GC-251	12	0	1	0	94	98	17	260	258	0	0	9	173	6#	4	0	0	1631516	914	919
GC-316	17	0	12697	64	1779	726	476	1718	2098	0	0	240	3502	4	87	0	0	2763115	23391	10694
GC-238	14	0	21084	28	735	76	169	376	395	0	0	7	434	0	6	0	0	2702481	23310	2226
GC-291	14	13	10297	76	2220	839	1096	1359	1656	0	0	367	2361	1	35	0	0	2325603	20307	10010
GC-292	20	10	12903	46	1571	516	247	1522	1438	0	0	156	2953	3	31	0	1	2579801	21387	8483
GC-243	21	0	122	5	42	5	15	14	42	0	0	2	36	0	3	0	2	2715926	288	164
#GC-251 has "insertion" of 6nt TCTGAT at TRS and thus splices 6nt earlier than expected for 9b-sg
Sample ID	Individual	Day		S	3a	E	M	6	7a	7b	7b*	8	N	9b	N*	10	Total % Subgenomic reads		% N and 7a	%3a and ORF6	% other sgRNAs
GC-277	13	0		0.143876	12.8487	10.8317	5.55973	8.70692	24.992	0	0	0.493487	35.8154	0.0514339	0.556737	0	100		60.8074	21.5557	17.0288
GC-251	12	0		0	10.2285	10.6638	1.84984	28.2916	28.074	0	0	0.979325	18.8248	0.652884	0.435256	0	100		46.8988	38.5201	13.4929
GC-316	17	0		0.598466	16.6355	6.78885	4.45109	16.0651	19.6185	0	0	2.24425	32.7473	0.0374042	0.81354	0	100		52.3658	32.7006	14.0827
GC-238	14	0		1.25786	33.0189	3.4142	7.59209	16.8913	17.7448	0	0	0.314465	19.4969	0	0.269542	0	100		37.2417	49.9102	12.5786
GC-291	14	13		0.759241	22.1778	8.38162	10.9491	13.5764	16.5435	0	0	3.66633	23.5864	0.00999001	0.34965	0	100		40.1299	35.7542	23.7562
GC-292	20	10		0.542261	18.5194	6.08275	2.91171	17.9418	16.9516	0	0	1.83897	34.8108	0.0353648	0.365437	0	100		51.7623	36.4612	11.3757
GC-243	21	0		3.04878	25.6098	3.04878	9.14634	8.53659	25.6098	0	0	1.21951	21.9512	0	1.82927	0	100		47.561	34.1463	16.4634
			Average	0.907212	19.8627	7.03024	6.06569	15.7157	21.362	0	0	1.53662	26.7475	0.112439	0.659919	0			48.1096
			Median	0.598466	18.5194	6.78885	5.55973	16.0651	19.6185	0	0	1.21951	23.5864	0.0353648	0.435256	0			47.561
			1st Quartile	0.343068	14.7421	4.74847	3.6814	11.1417	17.3482	0	0	0.736406	20.724	0.004995	0.357544	0			43.5143
			3rd Quartile	1.00855	23.8938	9.52269	8.36922	17.4165	25.3009	0	0	2.04161	33.7791	0.044419	0.685139	0			52.0641
														Proportion of N
											Sample ID	Individual	Day	9b	N*
											GC-277	13	0	0.00143608	0.0155446
											GC-251	12	0	0.0346821	0.0231214
											GC-316	17	0	0.0011422	0.0248429
											GC-238	14	0	0	0.0138249
											GC-291	14	13	0.000423549	0.0148242
											GC-292	20	10	0.00101592	0.0104978
											GC-243	21	0	0	0.0833333

### Sheet: Bioanalyzer Results
	Sample RNA Quantitation and Quality
	Results of running 1ul of the extracted nucleic acid from each swab sample on an Agilent 2100 RNA Pico Chip
	Swab ID	Individual	Day	pg/ul	RIN	Comments on Electropherogram
	GC-28	1	Unknown	341	2.4	Multiple faint bands visible
	GC-26	2	7	1050	NA	No Ribosomal peaks. Smear 50-500nt
	GC-13	3	4	821	4.6	Ribosomal bands visible along with other faint bands
	GC-24	4	14	872	NA	Multiple strong bands <500nt
	GC-14	6	0	481	NA	Faint bands but ribosomal bands visible
	GC-23	6	11	1104	NA	Clear ribosomal bands with multiple strong bands < 2000nt
	GC-51	6	17	1457.8	NA	Clear ribosomal bands with multiple strong bands < 2000nt. Software however did not calculate RIN
	GC-21	7	16			Not run – Sample exhausted
	GC-58	7	47	582	2.7	Multiple strong bands <500nt
	GC-25	8	2	310	NA	Ribosomal bands faint but visible. Mostly small <500nt bands
	GC-242	11	0	256.8	2.3	Faint bands
	GC-290	11	11	1189.7	6	Ribosomal bands visible
	GC-251	12	0	95	1.5	Very faint bands< 500 nt
	GC-288	12	10	290	NA	Faint ribosomal bands
	GC-277	13	0	1048	4.8	Clear ribosomal bands with multiple strong bands < 2000nt
	GC-329	13	19	781	2.6
	GC-238	14	0	660.4	8.4	Ribosomal peaks visible
	GC-291	14	13	40	1	Very faint bands
	GC-366	16	14	2167.6	2.3	Many peaks visible < 2000 nt
	GC-365	16	17	48.2	NA	Very faint bands
	GC-316	17	1	336.8	2.6	Faint bands
	GC-310	18	17	664.9	2.1	Faint bands on top of background smear
	GC-199	19	1	1318.8	2.4	Many strong bands visible <2000nt
	GC-292	20	10	225.1	2.8	Faint ribosomal bands
	GC-243	21	0	101	1.2	Very faint bands< 500 nt
	Negative Pool 1	Pool of 10	Unknown	1437	NA	Smear with bands visible <4000nt. Ribosomal bands not visible
	Cell culture 48hr		2	436	2.3	Smear <2000 nt
^Alexandersen, S., Chamings, A. & Bhatta, T.R. SARS-CoV-2 genomic and subgenomic RNAs in diagnostic samples are not an indicator of active replication. Nat Commun 11, 6059 (2020). https://doi.org/10.1038/s41467-020-19883-7
Note: samples GC-12, GC-55, Negative Pool 2, Negative Pool 3 and Negative Pool 4 are not used in this study but are shown here to provide an uncropped version of the Bioanalyzer data image

### Sheet: Bioanalyzer_PCR_correlations
Kendall Rank Correlations between Bioanalyzer data and single target and triplex PCRs
The Kendall rank coefficient calculated between the pg/ul and RIN from the Pico RNA bioanalyzer chips and the single target
and triplex SARS-CoV-2 PCR assay Ct’s
		Bioanalyzer Data			Single Target PCRs				Triplex Assays				Strand Specific PCRs
		pg/ul	RIN*	ORF7a total	5UTR	Subgenomic ORF7a	Subgenomic N	Triplex 5UTR	Triplex 7a	Triplex N	ORF7a total +ve	Total ORF7a -ve	sgORF7a +ve	sgORF7a -ve	sgN +ve	sgN -ve
Bioanalyzer	pg/ul	1	-0.0666667	0.298701	0.295012	0.273065	0.396183	0.316017	0.246335	0.305263	0.331497	0.309091	0.428571	0.197203	0.208791	0.163636
data	RIN*	-0.0666667	1	0	0	0	0	0	0	0
	ORF7a total	0.298701	0	1	0.93254	0.966796	0.952174	0.926734	0.891499	0.854418	0.883991	0.745455	0.5	0.422577	0.802198	0.672727
Single Target	5UTR	0.295012	0	0.93254	1	1	1	0.926734	0.9	0.883057	0.833333	0.770675	0.5	0.422577	0.795592	0.697277
PCRs	Subgenomic ORF7a	0.273065	0	0.966796	1	1	1	0.922516	0.903704	0.892995	0.833333	0.770675	0.5	0.422577	0.795592	0.697277
	Subgenomic N	0.396183	0	0.952174	1	1	1	0.928419	0.914474	0.88127	0.833333	0.770675	0.5	0.422577	0.795592	0.697277
Triplex	Triplex 5UTR	0.316017	0	0.926734	0.926734	0.922516	0.928419	1	0.90323	0.866667	0.883991	0.818182	0.357143	0.422577	0.802198	0.672727
PCRs	Triplex 7a	0.246335	0	0.891499	0.9	0.903704	0.914474	0.90323	1	0.92669	0.855556	0.880771	0.327327	0.457143	0.817692	0.660578
	Triplex N	0.305263	0	0.854418	0.883057	0.892995	0.88127	0.866667	0.92669	1	0.817692	0.818182	0.357143	0.478921	0.824176	0.672727
	ORF7a total +ve	0.331497		0.883991	0.833333	0.833333	0.833333	0.883991	0.855556	0.817692	1	0.733976	0.618284	0.342857	0.795592	0.623879
Strand	Total ORF7a -ve	0.309091		0.745455	0.770675	0.770675	0.770675	0.818182	0.880771	0.818182	0.733976	1	-0.047619	0.400066	0.672727	0.636364
Specific	sgORF7a +ve	0.428571		0.5	0.5	0.5	0.5	0.357143	0.327327	0.357143	0.618284	-0.047619	1	0.29277	0.571429	0.428571
PCRs	sgORF7a -ve	0.197203		0.422577	0.422577	0.422577	0.422577	0.422577	0.457143	0.478921	0.342857	0.400066	0.29277	1	0.366234	0.618284
	sgN +ve	0.208791		0.802198	0.795592	0.795592	0.795592	0.802198	0.817692	0.824176	0.795592	0.672727	0.571429	0.366234	1	0.745455
	sgN -ve	0.163636		0.672727	0.697277	0.697277	0.697277	0.672727	0.660578	0.672727	0.623879	0.636364	0.428571	0.618284	0.745455	1
	*Only samples with a RIN>3 were included. Only two samples had a RIN. This left 1-3 samples for the strand specific-RIN correlation and so this was not performed.
